# Genome-Wide Meta-Analysis Identifies 47 Novel Loci and Links Essential Tremor to Ventral Diencephalon and Cerebellum Morphometry

**DOI:** 10.1101/2025.11.10.25339873

**Authors:** Natalia S. Ogonowski, Fangyuan Cao, Victor Flores-Ocampo, Sofia Salazar-Magaña, Mathias Seviiri, Liyang Song, Sam Nayler, Jason Kugelman, Gabriel Cuellar-Partida, Stuart MacGregor, Hae Kyung Im, Ian H. Harding, Puya Gharahkhani, Nicholas G. Martin, Kishore R. Kumar, Jian Yang, Santiago Diaz-Torres, Miguel E. Rentería

## Abstract

Essential tremor (ET) is the most common movement disorder, yet its genetic basis remains poorly understood. We performed a genome-wide association meta-analysis including 20,268 ET cases and 723,761 neurologically healthy controls of European ancestry from the Million Veteran Program, 23andMe Research Institute and All of Us. We identified 50 independent genome-wide significant loci, including 47 novel loci. We estimated the SNP-based heritability to be 24%. Genetic correlation analyses revealed considerable overlap between ET and Parkinson’s disease, myoclonus, and systemic traits such as cardiovascular and metabolic conditions. Inverse correlations were observed with cerebellar and diencephalic volumes. Integrative analyses prioritised candidate genes through transcriptome-wide association studies across 13 brain tissues, and spatial transcriptomics highlighted enrichment of ET heritability in hippocampal and cortical excitatory neurons as well as astrocytes and microglia. Polygenic risk scores significantly predicted ET risk and age at diagnosis across European and non-European cohorts, with the strongest transferability to admixed American ancestry. These findings substantially expand the catalogue of ET risk loci, implicate excitatory neurons and cerebellar–hippocampal circuit mechanisms, and provide a foundation for biomarker discovery and therapeutic development.
