## Supplementary Tables for "Genome-Wide Meta-Analysis Identifies 47 Novel Loci and Links Essential Tremor to Ventral Diencephalon and Cerebellum Morphometry"

### Sheet: Supplementary Table 1
Table 1. 50 loci associated with Essential Tremor
rsID	locus	Position	Nearest Gene(s)	Location relative to gene	EA	NEA	EA FREQ (%)	BETA	P value	p COJO	GWAS Novelty	Possible Mechanism(s) / Function(s)
Novel associations with Essential Tremor
rs78366259	1p13.2	113254648	PPM1J	missense	A	G	0.97	-0.216	3.21E-14	3.45e-14	Novel	Serine/threonine phosphatase (PP2C family); regulates stress response, cell cycle, apoptosis
rs11209447	1p31.1	69868614	none	Intergenic	T	G	0.361	0.063	4.23E-09		Novel
rs643470	1q32.2	208040054	MIR29B2CHG	regulatory region	A	T	0.82	-0.084	3.20E-10	2.98e-10	Novel	Host gene for miR-29b; microRNA involved in apoptosis regulation, fibrosis, synaptic plasticity
rs11117574	1q41	216598057	USH2A	Intergenic	T	C	0.335	0.062	1.45E-08	1.36e-08	Novel	Extracellular matrix protein; mutations linked to Usher syndrome, possibly cell adhesion
rs895522	2q11.2	101559603	NPAS2	Intron	T	C	0.454	-0.067	3.18E-09	2.76e-09	Novel	Transcription factor; circadian rhythm regulation, synaptic plasticity
rs4850842	2q33.1	199198625	LINC01923	Intergenic	A	G	0.43	-0.073	2.81E-11	3.25e-11	Novel	Long noncoding RNA; regulatory function unknown
rs1861143	2p16.1	59465517	LOC105374754	Intergenic	A	C	0.602	0.059	3.34E-08		Novel
rs72613751	2q35	217936727	IGFBP-AS1	Intron	A	G	0.827	0.084	7.65E-10		Novel	Antisense lncRNA; may regulate insulin-like growth factor binding protein
rs17261772	2q21.3	135911420	RAB3GAP1, ZRANB3	Synonymous; Intron	T	C	0.79	0.088	6.39E-12	7.33e-12	Novel	Synaptic vesicle trafficking (RAB3GAP1); DNA repair, replication stress (ZRANB3)
rs10934272	3q13.31	114151510	ZBTB20	Intron	T	C	0.243	-0.065	3.10E-08		Novel	Transcriptional repressor; neuronal differentiation, hippocampal development
rs111253465	3q23	142147128	XRN1	Intron	T	C	0.865	0.086	1.80E-08	1.56e-08	Novel	5’-3’ exoribonuclease; mRNA decay, RNA metabolism
rs11914734	3q22.3	136814556	none	Intergenic	T	C		0.064	2.91E-08	0.178682	Novel
rs6816483	4p16.3	759732	PCGF3; PCGF3-AS1	Intron	T	C	0.319	-0.065	9.61E-09	8.86e-09	Novel	Polycomb group protein; epigenetic repression, chromatin remodeling
rs17590529	4p15.2	24370828	PPARGC1A	Intron	T	C	0.805	0.097	2.24E-13		Novel	Mitochondrial biogenesis, oxidative metabolism, antioxidant defense (PGC-1α)
rs74419502	4p15.2	24338613	PPARGC1A	SNV	C	G	0.929	0.125	3.848e-10		Novel
rs7704228	5q13.1	67826733	LOC105379013	Intron	A	G	0.62	0.096	9.55E-19		Novel
rs11167579	5q31.3	140124934	LOC105378198	Intron	T	C	0.613	0.068	1.89E-10		Novel
rs113456881	5q34	164468993	LINC03000	Intergenic	A	G	0.532	0.059	2.72E-08	3.08e-08	Novel	Long noncoding RNA; function poorly characterised
rs13358321	5q35.3	179251609	SQSTM1	Intron	T	C	1	2.195	1.254e-09		Novel	Autophagy adaptor protein (p62); protein degradation, oxidative stress response
rs111981370	6p21.1	43255379	TTBK1	3 prime UTR	T	G	0.89	0.118	4.42E-13		Novel	Tau kinase; phosphorylates tau protein, implicated in neurodegeneration
rs10954263	7q32.2	129857724	none	Intergenic	T	C	3.70782e-05	-11.256	2.61e-08		Novel
rs1565236	8q12.1	59675213	none	Intergenic	T	C	0.725	-0.067	6.25E-09	5.47e-09	Novel
rs4977313	9p22.1	19656262	SLC24A2	Intron	A	G	0.273	0.064	4.29E-08		Novel	Sodium/potassium/calcium exchanger; neuronal calcium homeostasis
rs7073862	10q23.32	94009708	CPEB3	Intron	T	G	0.692	-0.061	4.88E-08	4.79e-08	Novel	mRNA binding protein; synaptic plasticity, memory consolidation
rs10998337	10q21.3	70382099	TET1	Intron	T	C	0.949	0.14	4.14E-08		Novel	DNA demethylase; epigenetic regulation, neurodevelopment
rs11500197	11p14.1	27707408	BDNF; BDNF-AS	Intron	A	G	0.737	-0.068	4.67E-08		Novel	Neurotrophic factor; synaptic plasticity, neuronal survival (BDNF); lncRNA regulating BDNF expression (BDNF-AS)
rs541359654	11p11.2	47304860	MADD	Intron	A	G	0.971	-0.174	3.73E-08	3.85e-08	Novel	MAP kinase activator; apoptosis regulation
rs7933647	11q23.2	113550728	LOC107984390	Intron	T	C	0.608	-0.067	1.86E-10		Novel
rs12418080	11q23.2	114467654	NXPE4	Intron	A	G	0.773	0.071	8.45E-09		Novel	Neurexophilin-like protein; potential role in synapse formation
rs11113352	12q23.3	107892516	ABTB3	Intron	C	G	0.726	0.078	2.03E-11		Novel	BTB domain-containing protein; poorly characterised
rs11611324	12q23.3	107706587	none	Intergenic	C	G	0.789	-0.075	4.115e-09	4.67e-09	Novel
rs10744310	12q24.32	127930682	none	Intergenic	A	G	0.309	-0.071	1.47E-09		Novel
rs570647839	13q14.3	54738005	none	Intergenic	A	C	0.999	1.143	1.38E-08		Novel
rs28754619	14q22.3	56088393	KTN1	Intron	A	G	0.903	0.1	6.33E-09		Novel	Kinesin-binding protein; organelle transport along microtubules
rs373848797	16p12.3	17558774	XYLT1	Intron	A	G	1	1.415	2.213e-08		Novel	Glycosyltransferase; extracellular matrix component synthesis
rs4790337	17p13.3	1274594	YWHAE	Intron	T	G	0.917	0.135	8.89E-12	9.67e-12	Novel	14-3-3 protein ε; signal transduction, neuronal development, tau phosphorylation
rs11658701	17p13.2	5368355	DHX33	Intron	C	G	0.793	0.075	1.18E-09		Novel	RNA helicase; rRNA processing, transcription regulation
rs17745344	17q22	53048318	STXBP4	Intron	A	G	0.714	-0.068	5.66E-09	5.10e-09	Novel	Syntaxin binding protein; vesicle fusion, exocytosis
rs80231131	17q25.1	73073582	none	regulatory region	T	C	0.734	-0.07	2.90E-08		Novel
rs35157134	19p13.2	13474321	CACNA1A	Intron	A	C	0.658	0.068	1.37E-08		Novel	Voltage-gated calcium channel α1A; neurotransmitter release, cerebellar function
rs4809342	20q13.33	62412333	ZBTB46	Intron	A	T	0.881	0.103	1.53E-08	1.63e-08	Novel	Transcription factor; dendritic cell development
Previously known associations with Essential Tremor
rs74389013	2p15	63042250	EHBP1	Intron	T	C	0.859	0.113	6.28E-14		Essential Tremor	Endocytic trafficking; actin cytoskeleton organization
rs1945016	18q12.3	37207174	MIR924HG	Intergenic	T	G	0.417	-0.078	6.06E-14		Essential Tremor	Host gene for miR-924; function unknown
rs9980363	21q22.2	42520133	LINC00323	Intergenic	T	C	0.792	-0.121	2.72E-23		Essential Tremor	Long noncoding RNA; regulatory role unknown
Previously known associations
rs1260333	2p23.3	27748623	SPATA31H1, GCKR	Intergenic	A	G	0.434	-0.068	3.667e-11	0.147445	11 traits, including sphingomyelin, triglycerides, cholesterol, etc	spermatogenesis (SPATA31H1); glucose metabolism, lipid regulation (GCKR)
rs7731700	5q11.2	56111926	MAP3K1	Intron	T	C	0.274	0.064	4.33E-08		Body weight	MAP kinase kinase kinase; stress response, apoptosis
rs34858520	7q11.22	71723882	CALN1	Intron	A	G	0.558	0.067	8.74E-09	9.95e-09	Physical activity	Calcium-binding protein; possible neuronal calcium signaling
rs7916697	10q21.3	69991852	ATOH7	5' prime UTR	A	G	0.24	0.063	4.386e-08	4.31e-08	glaucoma, optic disc area, BMI, smoking	Transcription factor; retinal ganglion cell differentiation
rs12941866	17q12	34900119	MYO19, GGNBP2	Intergenic	A	G	0.553	-0.057	4.76E-08	5.13e-08	Tourette syndrome, schizophrenia	Mitochondrial dynamics (MYO19); tumor suppressor (GGNBP2)
rs11673604	19p13.11	18540987	SSBP4	Intron	T	C	0.636	0.064	5.79E-09	5.72e-09	White matter microstructure and lupus	Single-stranded DNA binding protein; DNA repair

### Sheet: Supplementary Table 2
Supplementary Table 2. LD-score regression estimates for genetic correlations among three Essential Tremor cohorts (23andMe, MVP and AoU)
p1	p1	rg	se	z	p	h2_obs	h2_obs_se	h2_int	h2_int_se	gcov_int	gcov_int_se
23andMe ET cohort	MVP ET cohort	1	0.079	12.7	5.884e-37	0.03	0.002	1.083	0.01	0.005	0.006
AoU ET cohort	23andMe ET cohort	0.814	0.157	5.184	2.175e-07	0.054	0.007	0.997	0.006	0.007	0.005
AoU ET cohort	MVP ET cohort	1.008	0.105	9.633	5.81e-22	0.029	0.002	1.088	0.009	0.007	0.005

### Sheet: Supplementary Table 3
Supplementary Table 3. LD-score regression estimates for genetic correlations among multiple traits and Essential Tremor
p2	p1	rg	se	z	p	h2_obs	h2_obs_se	h2_int	h2_int_se	gcov_int	gcov_int_se	N	NCases	NControls	Cohort	FDR	Categorical
Abnormal movement disorders	Essential Tremor	0.561	0.03333	16.83	1.38E-63	0.0286	0.0019	1.1349	0.0094	0.20374	0.0074	402631	83709	318922	MVP	9.76E-61	Neurological
Parkinson's Disease	Essential Tremor	0.4867	0.08008	6.078	1.22E-09	0.0068	0.0015	1.011	0.007	0.091533	0.0056	315668	4047	311621	MVP	1.50E-07	Neurological
Propranolol	Essential Tremor	0.419	0.111	3.773	0.0001611	0.003522	0.001384	1.002	0.007233	-0.003897	0.005654	361141	2405	358736	UK Biobank	0.00286636	Pharmacological
Gabapentin	Essential Tremor	0.358	0.1131	3.166	0.001546	0.003034	0.001255	0.9951	0.006546	-0.00635	0.005783	361141	1674	359467	UK Biobank	0.0169521	Pharmacological
Hypoglycemia	Essential Tremor	0.3415	0.1009	3.385	0.0007126	0.0037	0.001	1.0435	0.0069	0.011547	0.0059	441994	5578	436416	MVP	0.00955424	Metabolic
Neuralgia, neuritis, and radiculitis NOS	Essential Tremor	0.3298	0.07297	4.52	6.20E-06	0.0059	0.0011	1.0273	0.0077	0.029066	0.0058	431474	12432	419042	MVP	0.00021132	Pain
Myoclonus	Essential Tremor	0.3174	0.1009	3.145	0.001662	0.0028	9.00E-04	1.0032	0.0063	0.034551	0.0061	449486	1388	448098	MVP	0.0177426	Neurological
Difficulty in walking	Essential Tremor	0.3071	0.06288	4.885	1.04E-06	0.0089	0.0014	1.0682	0.0079	0.033427	0.0063	428544	24220	404324	MVP	4.90E-05	Neurological
Voice disturbance	Essential Tremor	0.3002	0.07955	3.774	0.000161	0.005	0.0011	1.0336	0.0079	0.026625	0.0058	440137	15502	424635	MVP	0.00286636	Neurological
Torsion dystonia	Essential Tremor	0.2994	0.08875	3.374	0.000741	0.0035	9.00E-04	1.01	0.0073	0.04755	0.0063	449079	2403	446676	MVP	0.00979574	Neurological
Co-codamol	Essential Tremor	0.2862	0.05385	5.315	1.07E-07	0.01001	0.001316	1.014	0.006657	-0.01276	0.005638	361141	8384	352757	UK Biobank	7.97E-06	Pharmacological
Spondylosis	Essential Tremor	0.2828	0.1008	2.806	0.005018	0.00376	0.001433	0.9967	0.006936	0.001278	0.005992	361194	2004	359190	UK Biobank	0.0423759	Musculoskeletal
Nerve root and plexus disorders	Essential Tremor	0.2807	0.08821	3.182	0.001462	0.0031	0.001	1.013	0.0069	0.0064525	0.0054	441763	6110	435653	MVP	0.0163478	Neurological
Abnormality of gait	Essential Tremor	0.2788	0.04202	6.634	3.27E-11	0.0215	0.0016	1.1174	0.0087	0.070544	0.0068	410160	65023	345137	MVP	6.17E-09	Neurological
Stroke	Essential Tremor	0.2763	0.0984	2.808	0.004989	0.003395	0.001208	1.007	0.007403	-0.008293	0.005648	360420	5587	354833	UK Biobank	0.0422571	Cardiovascular
Otalgia	Essential Tremor	0.2712	0.09518	2.85	0.004373	0.0037	0.001	1.0047	0.0064	0.013236	0.0061	430403	7449	422954	MVP	0.0380653	ENT (Ear, Nose, Throat)
Syncope and collapse	Essential Tremor	0.2702	0.04742	5.698	1.21E-08	0.0186	0.0016	1.1312	0.0092	0.052521	0.007	423912	35325	388587	MVP	1.18E-06	Cardiovascular
Muscle weakness	Essential Tremor	0.2675	0.05987	4.468	7.88E-06	0.0104	0.0014	1.0858	0.0079	0.046812	0.006	421115	36513	384602	MVP	0.00025922	Neurological
Sleep disorders	Essential Tremor	0.2658	0.04122	6.448	1.14E-10	0.0329	0.0022	1.1927	0.0131	0.064615	0.007	393565	120335	273230	MVP	1.90E-08	Sleep
Gastritis and duodenitis	Essential Tremor	0.2647	0.06466	4.093	4.25E-05	0.007177	0.001242	1.055	0.00818	0.01993	0.005739	415784	20797	394987	MVP (EUR)	0.00107856	Gastrointestinal
Orthostatic hypotension	Essential Tremor	0.259	0.06015	4.306	1.67E-05	0.0083	0.0012	1.0657	0.0079	0.045552	0.0058	432267	13638	418629	MVP	0.00048997	Cardiovascular
Shoulder lesions	Essential Tremor	0.2563	0.06815	3.761	0.000169	0.008846	0.001439	1.004	0.00819	-0.008852	0.006663	361194	7243	353951	UK Biobank	0.00295997	Musculoskeletal
Tramadol	Essential Tremor	0.2532	0.06939	3.65	0.0002625	0.007577	0.001368	1.015	0.007855	-0.006692	0.00579	361141	4011	357130	UK Biobank	0.00403594	Pharmacological
Chronic pain	Essential Tremor	0.2532	0.03696	6.851	7.34E-12	0.0316	0.0023	1.17	0.011	0.05499	0.0073	408721	54185	354536	MVP	1.48E-09	Pain
Epilepsy disorder	Essential Tremor	0.2507	0.08291	3.023	0.0025	0.0054	0.0015	1.0098	0.0076	0.017036	0.0052	315668	6205	309463	MVP	0.024729	Neurological
Cervical radiculitis	Essential Tremor	0.246	0.04645	5.297	1.18E-07	0.0167	0.0017	1.0972	0.0095	0.028211	0.0066	433056	24303	408753	MVP	8.56E-06	Pain
Irritable Bowel Syndrome	Essential Tremor	0.2439	0.0812	3.003	0.002671	0.005275	0.001552	1.021	0.007628	-0.01049	0.005793	361141	8537	352604	UK Biobank	0.0257016	Gastrointestinal
Acid-base balance disorder	Essential Tremor	0.2391	0.07273	3.287	0.001012	0.0052	0.0012	1.0594	0.0083	0.0084088	0.0057	434483	10439	424044	MVP	0.0127242	Metabolic
Myalgia and myositis	Essential Tremor	0.2391	0.0444	5.385	7.26E-08	0.0138	0.0014	1.0745	0.0079	0.032437	0.0059	425462	26813	398649	MVP	5.55E-06	Pain
Dorsalgia	Essential Tremor	0.2335	0.04927	4.74	2.14E-06	0.01282	0.001511	1.005	0.007236	-0.006486	0.006288	361194	8799	352395	UK Biobank	8.90E-05	Musculoskeletal
Arthropathy	Essential Tremor	0.2309	0.04793	4.818	1.45E-06	0.0129	0.0014	1.0905	0.0087	0.018495	0.0061	415384	34645	380739	MVP	6.31E-05	Musculoskeletal
Hypotension	Essential Tremor	0.2305	0.04868	4.735	2.19E-06	0.0163	0.0017	1.1492	0.0094	0.056099	0.0066	413247	38699	374548	MVP	8.98E-05	Cardiovascular
Dizziness and Giddiness	Essential Tremor	0.2282	0.04138	5.515	3.48E-08	0.023	0.0019	1.1441	0.0097	0.060504	0.007	399289	61552	337737	MVP	3.08E-06	Neurological
Gastro-oesophageal reflux disease	Essential Tremor	0.2249	0.05867	3.833	0.0001264	0.008741	0.001254	1.008	0.006571	-0.001762	0.005396	361194	10743	350451	UK Biobank	0.00249699	Gastrointestinal
Insomnia	Essential Tremor	0.2249	0.04161	5.406	6.46E-08	0.0269	0.0019	1.1242	0.0098	0.040732	0.0067	408138	78566	329572	MVP	5.08E-06	Sleep
COPD differential diagnosis	Essential Tremor	0.2246	0.0562	3.997	6.40E-05	0.0122	0.001791	1.014	0.008577	-0.01433	0.006192	361194	26710	334484	UK Biobank	0.00149633	Respiratory
Abdominal and pelvic pain	Essential Tremor	0.2242	0.05464	4.103	4.08E-05	0.0119	0.001561	1.009	0.008663	-0.004195	0.005719	361194	20240	340954	UK Biobank	0.0010493	Pain
Diseases of the respiratory system	Essential Tremor	0.2207	0.05691	3.878	0.0001051	0.0116	0.00174	1.016	0.008495	-0.01434	0.006213	361194	25381	335813	UK Biobank	0.00213905	Respiratory
Pain	Essential Tremor	0.2205	0.03509	6.283	3.33E-10	0.04	0.0025	1.1823	0.0114	0.063015	0.0072	392986	73677	319309	MVP	4.71E-08	Pain
Endocrine, nutritional and metabolic diseases	Essential Tremor	0.2192	0.06836	3.206	0.001344	0.005851	0.00207	1.002	0.007747	-0.004978	0.005483	361194	7218	353976	UK Biobank	0.0157115	Metabolic
Pneumonia	Essential Tremor	0.2189	0.04656	4.702	2.57E-06	0.0186	0.0017	1.1339	0.0097	0.035794	0.0065	422550	43748	378802	MVP	0.0001024	Respiratory
Malaise and fatigue	Essential Tremor	0.2178	0.04798	4.54	5.64E-06	0.0168	0.0015	1.0872	0.0084	0.06444	0.0064	390730	70908	319822	MVP	0.00019698	General symptoms
Respiratory failure	Essential Tremor	0.2166	0.04656	4.653	3.27E-06	0.0152	0.0015	1.1078	0.0083	0.019764	0.0065	436749	24849	411900	MVP	0.00012654	Respiratory
Dysphagia	Essential Tremor	0.2152	0.0419	5.136	2.80E-07	0.019	0.0016	1.1251	0.0091	0.058418	0.0066	424472	57069	367403	MVP	1.71E-05	Gastrointestinal
Cardiac dysrhythmias	Essential Tremor	0.2143	0.04093	5.234	1.66E-07	0.0184	0.002	1.1068	0.0112	0.030942	0.0062	406827	41516	365311	MVP	1.12E-05	Cardiovascular
Postlaminectomy syndrome	Essential Tremor	0.2141	0.06651	3.219	0.001286	0.0076	0.0011	1.0377	0.0074	0.017531	0.0066	448020	5692	442328	MVP	0.0150958	Musculoskeletal
Esophagitis, GERD and related diseases	Essential Tremor	0.2129	0.02915	7.306	2.75E-13	0.068	0.0029	1.3374	0.0134	0.04875	0.008	413414	185368	228046	MVP	9.80E-11	Gastrointestinal
Hiatus hernia	Essential Tremor	0.2127	0.06054	3.513	0.0004436	0.008139	0.001254	1.032	0.006592	-0.0005495	0.006149	361141	8340	352801	UK Biobank	0.00627472	Gastrointestinal
Macular puckering of retina	Essential Tremor	0.2122	0.04976	4.265	2.00E-05	0.0127	0.0018	1.0896	0.0106	-0.0011641	0.0065	439146	20138	419008	MVP	0.00057152	Ophtalmological
Omeprazole	Essential Tremor	0.2118	0.04971	4.26	2.05E-05	0.01295	0.00144	1.043	0.007532	0.0009977	0.006017	361141	21119	340022	UK Biobank	0.00057995	Pharmacological
Painful respiration	Essential Tremor	0.2115	0.05807	3.642	0.0002705	0.0066	0.0011	1.0149	0.0066	0.017456	0.0056	427018	7899	419119	MVP	0.00409222	Respiratory
Depression	Essential Tremor	0.2099	0.02899	7.241	4.44E-13	0.03902	0.0016	1.043	0.01358	0.02053	0.007315	670257	88328	581929	MVP+UKB+FinnGen	1.40E-10	Psychiatric
Diseases of esophagus	Essential Tremor	0.2082	0.02966	7.018	2.25E-12	0.06624	0.00282	1.326	0.01359	0.04921	0.008159	413308	189441	223867	MVP (EUR)	4.90E-10	Gastrointestinal
Amitriptyline	Essential Tremor	0.2056	0.06959	2.955	0.003128	0.00718	0.001479	1.01	0.007648	-0.007216	0.005781	361141	6824	354317	UK Biobank	0.0288245	Pharmacological
Hypotension NOS	Essential Tremor	0.2007	0.05313	3.778	0.0001581	0.0119	0.0014	1.0927	0.0073	0.037826	0.006	421599	22869	398730	MVP	0.00286636	Cardiovascular
Major Depresive Disorder	Essential Tremor	0.2001	0.03168	6.315	2.70E-10	0.03376	0.001648	1.058	0.01465	-0.001195	0.007936	480359	135458	344901	Psychiatric Genomics Consortium	4.02E-08	Psychiatric
Fracture of tibia and fibula	Essential Tremor	0.1967	0.06597	2.982	0.002866	0.0056	0.001	1.0117	0.0068	0.0072302	0.006	447710	5327	442383	MVP	0.0270264	Musculoskeletal
Hereditary and idiopathic peripheral neuropathy	Essential Tremor	0.1944	0.03981	4.884	1.04E-06	0.0233	0.0018	1.1145	0.0096	0.066565	0.0062	422954	36894	386060	MVP	4.90E-05	Neurological
Leg pain on walking	Essential Tremor	0.1942	0.04571	4.248	2.16E-05	0.05024	0.005109	1.022	0.008131	-0.01316	0.006305	118905	25997	92908	UK Biobank	0.00060501	Pain
Cervicalgia	Essential Tremor	0.1937	0.03715	5.213	1.86E-07	0.0412	0.0023	1.1688	0.0104	0.051497	0.0078	410738	83615	327123	MVP	1.22E-05	Musculoskeletal
Cholelithiasis	Essential Tremor	0.1925	0.04979	3.865	0.0001109	0.01254	0.001865	1.034	0.008172	-0.01138	0.005876	361194	10520	350674	UK Biobank	0.00224097	Gastrointestinal
Restless legs syndrome	Essential Tremor	0.1924	0.049	3.927	8.61E-05	0.0163	0.0032	1.1506	0.027	0.038251	0.007	443920	15475	428445	MVP	0.00184528	Neurological
Acute pain	Essential Tremor	0.1922	0.06077	3.163	0.001562	0.0087	0.0013	1.0348	0.0078	0.029775	0.0063	411546	21821	389725	MVP	0.0169523	Pain
Hypovolemia	Essential Tremor	0.1893	0.05804	3.261	0.001111	0.0102	0.0014	1.0782	0.0076	0.040196	0.0063	416568	22799	393769	MVP	0.013468	Cardiovascular
Enthesopathy	Essential Tremor	0.1891	0.04551	4.156	3.24E-05	0.0154	0.0016	1.0775	0.0093	0.039201	0.0062	406824	44032	362792	MVP	0.00087295	Musculoskeletal
Respiratory abnormalities	Essential Tremor	0.1888	0.0667	2.831	0.004637	0.0059	0.001	1.0642	0.0076	0.027037	0.0061	433087	10409	422678	MVP	0.0397517	Respiratory
Back pain	Essential Tremor	0.1887	0.03261	5.787	7.16E-09	0.065	0.0034	1.2702	0.0139	0.063244	0.0084	403139	218071	185068	MVP	7.50E-07	Pain
Migraine Headaches	Essential Tremor	0.1883	0.04267	4.413	1.02E-05	0.028	0.0023	1.0829	0.0089	0.02668	0.0062	315668	28635	287033	MVP	0.00032288	Neurological
Anxiety, nerves or generalized anxiety disorder	Essential Tremor	0.1878	0.05927	3.168	0.001535	0.03093	0.004003	1.005	0.007879	-0.0005608	0.005976	117751	16730	101021	UK Biobank	0.0169521	Psychiatric
Transient cerebral ischemia	Essential Tremor	0.1876	0.04541	4.13	3.62E-05	0.0145	0.0015	1.0864	0.0089	0.029647	0.0069	433698	30878	402820	MVP	0.00094824	Cardiovascular
Symptoms and disorders of the joints	Essential Tremor	0.1875	0.05072	3.696	0.0002188	0.0145	0.0017	1.096	0.0089	0.04515	0.0067	401903	45775	356128	MVP	0.00345802	Musculoskeletal
Disorder of skin and subcutaneous tissue NO	Essential Tremor	0.1873	0.05715	3.278	0.001047	0.01148	0.00196	1.045	0.009783	0.009043	0.005996	388156	41823	346333	MVP (EUR)	0.012959	Dermatological
Pain in limb	Essential Tremor	0.1867	0.03952	4.723	2.32E-06	0.0313	0.0019	1.1479	0.0091	0.060455	0.0071	371242	123382	247860	MVP	9.38E-05	Pain
Astigmatism	Essential Tremor	0.1854	0.05088	3.643	0.0002691	0.014	0.0016	1.1069	0.0088	0.031336	0.0063	379260	109338	269922	MVP	0.00409222	Ophtalmological
Sleep related movement disorders	Essential Tremor	0.1839	0.05034	3.654	0.0002579	0.0143	0.0028	1.1417	0.0231	0.045116	0.0064	435255	21024	414231	MVP	0.00398688	Sleep
Low back pain	Essential Tremor	0.1831	0.05847	3.131	0.001743	0.009537	0.001445	0.9976	0.007474	-0.005755	0.006429	361194	5423	355771	UK Biobank	0.0185374	Pain
Diclofenac	Essential Tremor	0.1824	0.06619	2.757	0.005841	0.006607	0.001263	0.9971	0.006561	-0.001289	0.005894	361141	7545	353596	UK Biobank	0.0470775	Pharmacological
Cerebral ischemia	Essential Tremor	0.1803	0.04573	3.943	8.04E-05	0.015	0.0016	1.0933	0.0091	0.031774	0.0067	431827	32434	399393	MVP	0.00176319	Cardiovascular
Abdominal pain	Essential Tremor	0.1788	0.0364	4.911	9.07E-07	0.0393	0.0025	1.1923	0.011	0.063503	0.0071	388315	89262	299053	MVP	4.50E-05	Gastrointestinal
Acute bronchitis and bronchiolitis	Essential Tremor	0.1777	0.04496	3.951	7.79E-05	0.0221	0.0017	1.1104	0.0082	0.038904	0.0062	397509	35632	361877	MVP	0.00172171	Respiratory
Injury, NOS	Essential Tremor	0.1735	0.04737	3.664	0.0002484	0.015	0.0014	1.0688	0.008	0.03791	0.0066	396275	33824	362451	MVP	0.00386112	Trauma
Chronic airway obstruction	Essential Tremor	0.173	0.03156	5.481	4.24E-08	0.0836	0.0042	1.287	0.0159	0.043277	0.0078	418504	103054	315450	MVP	3.53E-06	Respiratory
Spinal stenosis	Essential Tremor	0.172	0.03697	4.651	3.31E-06	0.0408	0.0027	1.1815	0.0132	0.043217	0.0073	427948	43559	384389	MVP	0.00012654	Musculoskeletal
Cerebrovascular disease	Essential Tremor	0.1662	0.04205	3.951	7.79E-05	0.0317	0.0023	1.189	0.0118	0.031827	0.0071	419380	69894	349486	MVP	0.00172171	Cardiovascular
Osteoarthritis	Essential Tremor	0.166	0.04473	3.71	0.0002071	0.0278	0.0022	1.085	0.0092	0.0060086	0.0069	315668	49976	265692	MVP	0.00336716	Musculoskeletal
Contusion	Essential Tremor	0.1658	0.05556	2.984	0.00285	0.0122	0.0014	1.0808	0.0076	0.030143	0.0065	403903	22688	381215	MVP	0.0269654	Trauma
Chronic bronchitis	Essential Tremor	0.1655	0.03579	4.623	3.79E-06	0.0325	0.0023	1.1697	0.0113	0.032758	0.0069	430047	28021	402026	MVP	0.00014108	Respiratory
Memory Loss or Impairment	Essential Tremor	0.1647	0.04912	3.353	0.0007994	0.0196	0.0019	1.0768	0.0086	0.042866	0.0056	315668	31336	284332	MVP	0.0104217	Neurological
Emphysema	Essential Tremor	0.1636	0.04871	3.359	0.0007827	0.0129	0.0016	1.0738	0.0087	0.017417	0.0062	438248	11658	426590	MVP	0.0102989	Respiratory
Barrett's esophagus	Essential Tremor	0.1632	0.04275	3.817	0.0001351	0.0183	0.0016	1.1234	0.0099	0.0090491	0.0065	446841	14584	432257	MVP	0.00257774	Gastrointestinal
Obstructive chronic bronchitis	Essential Tremor	0.1596	0.03565	4.477	7.56E-06	0.0312	0.0022	1.1466	0.0109	0.029962	0.0065	433924	24495	409429	MVP	0.00025162	Respiratory
Acute upper respiratory infections of multiple or unspecified sites	Essential Tremor	0.1585	0.04059	3.905	9.42E-05	0.0318	0.0022	1.1413	0.0095	0.044369	0.0068	374000	74214	299786	MVP	0.00197401	Respiratory
Electrolyte imbalance	Essential Tremor	0.1575	0.05354	2.942	0.003257	0.0164	0.0016	1.1567	0.0094	0.028865	0.007	408039	55646	352393	MVP	0.0295322	Metabolic
Spinal Cord Injury	Essential Tremor	0.1571	0.0499	3.148	0.001644	0.0184	0.0019	1.0463	0.0083	0.015507	0.0067	315668	21201	294467	MVP	0.0176839	Trauma
Asphyxia and hypoxemia	Essential Tremor	0.1536	0.05583	2.752	0.00592	0.0105	0.0014	1.069	0.0078	0.02421	0.0064	435319	14950	420369	MVP	0.0475786	Respiratory
lansoprazole	Essential Tremor	0.1513	0.05333	2.838	0.004546	0.01084	0.001531	1.015	0.008435	-0.0002108	0.006189	361141	12832	348309	UK Biobank	0.0392093	Pharmacological
Osteoarthrosis	Essential Tremor	0.1491	0.0307	4.856	1.20E-06	0.0615	0.0032	1.2714	0.0134	0.047525	0.0081	400167	184084	216083	MVP	5.57E-05	Musculoskeletal
Hypopotassemia	Essential Tremor	0.1472	0.05142	2.863	0.004201	0.0131	0.0015	1.1108	0.0091	0.026252	0.0068	425737	23659	402078	MVP	0.0369088	Metabolic
Fasciitis	Essential Tremor	0.1418	0.04554	3.114	0.001847	0.0134	0.0016	1.0743	0.0105	0.010302	0.0062	426643	38536	388107	MVP	0.019281	Musculoskeletal
Unstable angina	Essential Tremor	0.1415	0.04631	3.056	0.002243	0.0183	0.0016	1.1701	0.0101	0.019103	0.0071	434858	16513	418345	MVP	0.0228254	Cardiovascular
Hypertensive heart disease	Essential Tremor	0.1408	0.04953	2.843	0.004467	0.0114	0.0013	1.0839	0.008	0.010553	0.0072	428163	26211	401952	MVP	0.0387642	Cardiovascular
Edema	Essential Tremor	0.1403	0.03326	4.218	2.47E-05	0.0532	0.0031	1.1921	0.0125	0.043206	0.007	405466	65194	340272	MVP	0.00067841	Cardiovascular
Multisite chronic pain	Essential Tremor	0.14	0.02867	4.884	1.04E-06	0.07098	0.003134	1.064	0.01129	0.01607	0.006748	380000	NA	NA	UK Biobank	4.90E-05	Pain
Acute renal failure	Essential Tremor	0.136	0.04028	3.377	0.000732	0.0259	0.0021	1.1443	0.0105	0.029648	0.0065	425203	42394	382809	MVP	0.00973149	Renal
Pain in joint	Essential Tremor	0.1343	0.03557	3.774	0.0001604	0.0444	0.0024	1.1818	0.0106	0.04969	0.0074	398498	270046	128452	MVP	0.00286636	Pain
Neuroticism score	Essential Tremor	0.1325	0.03008	4.406	1.05E-05	0.1108	0.006681	1.047	0.01627	0.0002697	0.007562	293006	NA	NA	UK Biobank	0.00032288	Psychiatric
Cataract	Essential Tremor	0.1314	0.04224	3.11	0.001871	0.0267	0.0019	1.188	0.0088	0.052466	0.0066	405674	230624	175050	MVP	0.0194598	Ophtalmological
Diseases of the nervous system	Essential Tremor	0.1313	0.04693	2.797	0.005158	0.01389	0.001485	1.019	0.007164	0.0006274	0.006225	361194	21323	339871	UK Biobank	0.0430442	Neurological
Polyneuropathy in diabetes	Essential Tremor	0.1303	0.04121	3.163	0.001564	0.0264	0.002	1.1577	0.0126	0.035951	0.0068	439904	18533	421371	MVP	0.0169523	Neurological
Rheumatoid Arthritis	Essential Tremor	0.1299	0.04652	2.793	0.00522	0.0171	0.0019	1.0618	0.0089	0.0095462	0.0061	315668	25533	290135	MVP	0.0431795	Autoimmune
Sleep apnea	Essential Tremor	0.1242	0.03068	4.047	5.18E-05	0.0702	0.0034	1.3083	0.0135	0.058338	0.0079	430058	152031	278027	MVP	0.00124188	Sleep
Chest pain or discomfort	Essential Tremor	0.1238	0.03916	3.163	0.001563	0.03138	0.002039	1.026	0.007746	0.001262	0.006451	357507	56233	301274	UK Biobank	0.0169523	Cardiovascular
Presbyopia	Essential Tremor	0.1233	0.04352	2.834	0.004597	0.0228	0.0018	1.1483	0.0089	0.045343	0.0069	390253	211535	178718	MVP	0.0395286	Ophtalmological
Obstructive sleep apnea	Essential Tremor	0.1199	0.03254	3.683	0.0002302	0.0604	0.003	1.2633	0.0131	0.055727	0.0082	430325	126695	303630	MVP	0.00359799	Sleep
Paracetamol	Essential Tremor	0.1115	0.03909	2.853	0.004337	0.02912	0.002056	1.038	0.009472	0.002523	0.006003	361141	66347	294794	UK Biobank	0.0378684	Pharmacological
Atrial flutter	Essential Tremor	0.1071	0.03538	3.028	0.002458	0.0282	0.0041	1.1399	0.0133	0.012189	0.0066	440917	23153	417764	MVP	0.0244848	Cardiovascular
Hypertensive heart and/or renal disease	Essential Tremor	0.1007	0.03468	2.904	0.003683	0.034	0.0024	1.2076	0.0122	0.018056	0.0068	419579	60962	358617	MVP	0.0330768	Cardiovascular
Type 2 diabetes with neurological manifestations	Essential Tremor	0.09893	0.03166	3.124	0.001782	0.0795	0.005	1.4376	0.03	0.059595	0.0083	434644	59205	375439	MVP	0.0188107	Neurological
Macular degeneration	Essential Tremor	0.09862	0.03224	3.059	0.002221	0.0377	0.0178	1.085	0.0583	0.0088513	0.0073	439724	27144	412580	MVP	0.0226831	Ophtalmological
Ischemic Heart Disease	Essential Tremor	0.09495	0.03134	3.03	0.002449	0.1055	0.0075	1.4586	0.0262	0.024767	0.0089	417274	141465	275809	MVP	0.0244813	Cardiovascular
Hearing loss	Essential Tremor	0.09402	0.03391	2.772	0.005566	0.0542	0.003	1.2492	0.0124	0.042002	0.0077	406300	229580	176720	MVP	0.0452477	Neurological
Heart rate	Essential Tremor	0.08923	0.03051	2.925	0.003445	0.1166	0.0096	1.592	0.0365	0.061493	0.0093	425748	NA	NA	MVP	0.0311371	Cardiovascular
Renal failure	Essential Tremor	0.08837	0.03171	2.787	0.005318	0.0518	0.0035	1.2972	0.019	0.032635	0.0069	422521	88771	333750	MVP	0.0438619	Renal
Hypertension	Essential Tremor	0.07941	0.02654	2.993	0.002766	0.1172	0.005526	1.102	0.01729	-0.01107	0.007836	361141	93560	267581	UK Biobank	0.0262964	Cardiovascular
Immature reticulocyte fraction	Essential Tremor	0.07376	0.02634	2.8	0.005112	0.1269	0.01246	1.13	0.04213	-0.01674	0.007281	344728	NA	NA	UK Biobank	0.0429135	Hematological
Systolic blood pressure	Essential Tremor	-0.1144	0.03762	-3.04	0.002366	0.0545	0.0031	1.3983	0.0135	-0.069236	0.0085	425711	NA	NA	MVP	0.0239051	Cardiovascular

### Sheet: Supplementary Table 4
Supplementary Table 4. LD-score regression estimates for genetic correlations among Subcortical and ICV, Cerebellum, Cortical Surface Area (SA) and Thickness (THICK) brain volumes and Essential Tremor
p1	p2	rg	se	z	p	FDR	h2_obs	h2_obs_se	h2_int h	Categorical
Accumbens	Essential Tremor	0.0371	0.0358	1.0362	0.3001	0.669541	0.246	0.0138	1.0705	Subcortical + ICV
Amygdala	Essential Tremor	-0.0084	0.035	-0.2389	0.8112	0.930176	0.2445	0.0142	1.0719	Subcortical + ICV
Brainstaim	Essential Tremor	-0.0804	0.0303	-2.6549	0.0079	0.113233	0.2431	0.0146	1.0738	Subcortical + ICV
Caudate	Essential Tremor	0.0577	0.031	1.8625	0.0625	0.351082	0.244	0.0148	1.0725	Subcortical + ICV
Hippocampus	Essential Tremor	0.0196	0.033	0.5941	0.5525	0.802479	0.244	0.0142	1.0724	Subcortical + ICV
ICV	Essential Tremor	0.0158	0.0315	0.5012	0.6162	0.828019	0.2443	0.0143	1.0719	Subcortical + ICV
Pallidum	Essential Tremor	-0.0156	0.0337	-0.4626	0.6437	0.851665	0.2445	0.0142	1.0719	Subcortical + ICV
Putamen	Essential Tremor	-0.0321	0.0315	-1.0186	0.3084	0.669541	0.244	0.0147	1.0724	Subcortical + ICV
Thalamus	Essential Tremor	-0.0204	0.0368	-0.5548	0.579	0.803129	0.2445	0.0142	1.0719	Subcortical + ICV
ventralDC	Essential Tremor	-0.1456	0.0351	-4.1535	3.27e-05	0.0028122	0.2442	0.0138	1.0724	Subcortical + ICV
Anterior lobe of cerebellar volume (including I to V lobules)	Essential Tremor	-0.0714	0.0388	-1.8414	0.0656	0.351082	0.3232	0.0269	1.0257	Cerebellar Volume
Superior Posterior lobe of cerebellar volume (including VI to Crus I hemispheric lobules)	Essential Tremor	0.0356	0.0383	0.928	0.3534	0.695453	0.3116	0.0249	1.011	Cerebellar Volume
Flocculonodular lobe of cerebellar volume (including X vermal lobules)	Essential Tremor	-0.121	0.0381	-3.1723	0.0015	0.03225	0.2689	0.0244	1.009	Cerebellar Volume
Inferior Posterior lobe of cerebellar volume (including Crus II to IX hemispheric lobules)	Essential Tremor	-0.129	0.0348	-3.7045	0.0002	0.0086	0.3659	0.0328	1.0189	Cerebellar Volume
Inferior Posterior lobe of cerebellar volume (including Crus II to IX vermal lobules)	Essential Tremor	-0.0912	0.033	-2.7677	0.0056	0.09632	0.3572	0.029	1.0154	Cerebellar Volume
Superior Posterior lobe of cerebellar volume (including VI to Crus I hemispheric lobules)	Essential Tremor	-0.0522	0.0359	-1.4523	0.1464	0.503616	0.3511	0.0287	1.0338	Cerebellar Volume
Superior Posterior lobe of cerebellar volume (including VI to Crus I vermal lobules, excluding Crus I vermis)	Essential Tremor	-0.0854	0.0354	-2.4111	0.0159	0.158622	0.2988	0.0254	1.0205	Cerebellar Volume
Total cerebellar volume (excluding Crus I vermis)	Essential Tremor	-0.1158	0.0355	-3.2597	0.0011	0.0315333	0.3406	0.0326	1.0234	Cerebellar Volume
SA bankssts	Essential Tremor	0.0836	0.0521	1.6023	0.1091	0.426482	0.243	0.0133	1.0702	SA
SA caudal anterior cingulate	Essential Tremor	0.0355	0.0511	0.6942	0.4875	0.762273	0.243	0.0133	1.0702	SA
SA caudal middle frontal	Essential Tremor	0.0481	0.0435	1.1047	0.2693	0.669541	0.2431	0.0133	1.0701	SA
SA cuneus	Essential Tremor	-0.0984	0.0472	-2.0843	0.0371	0.265883	0.243	0.0133	1.0702	SA
SA entorhinal	Essential Tremor	-0.0624	0.0457	-1.3643	0.1725	0.53231	0.2434	0.0133	1.0695	SA
SA frontalpole	Essential Tremor	-0.0012	0.06	-0.0196	0.9843	0.9844	0.243	0.0133	1.0702	SA
SA fusiform	Essential Tremor	-0.0822	0.0472	-1.7401	0.0818	0.38055	0.2429	0.0133	1.0703	SA
SA inferior parietal	Essential Tremor	0.0471	0.0455	1.0356	0.3004	0.669541	0.2432	0.0133	1.0699	SA
SA inferior temporal	Essential Tremor	0.0594	0.0442	1.3424	0.1795	0.53231	0.2431	0.0133	1.07	SA
SA insula	Essential Tremor	-0.0419	0.0395	-1.0586	0.2898	0.669541	0.243	0.0133	1.0702	SA
SA isthmus cingulate	Essential Tremor	-0.0146	0.0488	-0.3	0.7642	0.90029	0.2431	0.0133	1.07	SA
SA lateral occipital	Essential Tremor	-0.0447	0.0449	-0.9962	0.3192	0.669541	0.243	0.0133	1.0701	SA
SA lateral orbito frontal	Essential Tremor	0.0121	0.0389	0.311	0.7558	0.90029	0.243	0.0133	1.0702	SA
SA lingual	Essential Tremor	-0.0967	0.0428	-2.2587	0.0239	0.20554	0.2431	0.0133	1.0701	SA
SA medial orbitofrontal	Essential Tremor	-0.0053	0.05	-0.1065	0.9152	0.975995	0.2432	0.0133	1.0699	SA
SA middle temporal	Essential Tremor	0.0843	0.0448	1.8824	0.0598	0.351082	0.2429	0.0133	1.0704	SA
SA paracentral	Essential Tremor	0.0031	0.0539	0.0571	0.9545	0.977943	0.2431	0.0133	1.07	SA
SA parahippocampal	Essential Tremor	-0.0046	0.0486	-0.0948	0.9244	0.975995	0.2432	0.0133	1.0698	SA
SA pars opercularis	Essential Tremor	0.0037	0.0426	0.087	0.9306	0.975995	0.2432	0.0133	1.0699	SA
SA parsorbitalis	Essential Tremor	-0.0379	0.0455	-0.8318	0.4055	0.69746	0.243	0.0133	1.0701	SA
SA parstriangularis	Essential Tremor	0.0083	0.0411	0.201	0.8407	0.943096	0.2432	0.0133	1.0699	SA
SA pericalcarine	Essential Tremor	-0.0901	0.0376	-2.3954	0.0166	0.158622	0.243	0.0133	1.0702	SA
SA postcentral	Essential Tremor	-0.1189	0.0478	-2.4865	0.0129	0.158486	0.2428	0.0133	1.0704	SA
SA posterior cingulate	Essential Tremor	0.0132	0.0539	0.2453	0.8062	0.930176	0.2431	0.0133	1.0701	SA
SA precentral	Essential Tremor	-0.024	0.0422	-0.5692	0.5692	0.802479	0.2431	0.0133	1.0701	SA
SA precuneus	Essential Tremor	-0.0462	0.0423	-1.0923	0.2747	0.669541	0.243	0.0133	1.0701	SA
SA rostral anterior cingulate	Essential Tremor	0.0821	0.0482	1.7035	0.0885	0.38055	0.2431	0.0133	1.07	SA
SA rostral middle frontal	Essential Tremor	0.0747	0.0412	1.8155	0.0694	0.351082	0.243	0.0133	1.0702	SA
SA superior frontal	Essential Tremor	0.0653	0.0474	1.3777	0.1683	0.53231	0.2432	0.0133	1.0698	SA
SA superior parietal	Essential Tremor	-0.0256	0.0449	-0.5717	0.5675	0.802479	0.2431	0.0133	1.07	SA
SA superior temporal	Essential Tremor	-0.012	0.0355	-0.3381	0.7353	0.90029	0.2432	0.0133	1.0699	SA
SA supramarginal	Essential Tremor	0.0387	0.0516	0.7498	0.4534	0.722081	0.2432	0.0133	1.0699	SA
SA temporal pole	Essential Tremor	-0.0509	0.0561	-0.9083	0.3637	0.695453	0.243	0.0133	1.0702	SA
SA transverse temporal	Essential Tremor	-0.0584	0.0385	-1.5165	0.1294	0.476225	0.2429	0.0133	1.0703	SA
THICK bankssts	Essential Tremor	-0.0887	0.1022	-0.8687	0.385	0.69746	0.2429	0.0133	1.0704	THICK
THICK caudal anterior cingulate	Essential Tremor	0.0771	0.0808	0.9539	0.3401	0.695453	0.243	0.0133	1.0702	THICK
THICK caudal middle frontal	Essential Tremor	-0.0474	0.0616	-0.769	0.4419	0.717045	0.243	0.0133	1.0701	THICK
THICK cuneus	Essential Tremor	-0.0041	0.0738	-0.0562	0.9552	0.977943	0.2432	0.0133	1.0699	THICK
THICK entorhinal	Essential Tremor	-0.0017	0.0881	-0.0196	0.9844	0.9844	0.2431	0.0133	1.07	THICK
THICK frontalpole	Essential Tremor	0.1953	0.1958	0.9973	0.3186	0.669541	0.243	0.0133	1.0701	THICK
THICK fusiform	Essential Tremor	-0.0224	0.0729	-0.308	0.7581	0.90029	0.2428	0.0133	1.0703	THICK
THICK inferior parietal	Essential Tremor	-0.0981	0.0568	-1.7272	0.0841	0.38055	0.2431	0.0133	1.07	THICK
THICK inferior temporal	Essential Tremor	0.0387	0.0638	0.607	0.5439	0.802479	0.2428	0.0133	1.0704	THICK
THICK insula	Essential Tremor	0.0086	0.0654	0.1322	0.8949	0.975995	0.2432	0.0133	1.07	THICK
THICK isthmus cingulate	Essential Tremor	0.0306	0.0583	0.5242	0.6002	0.819321	0.2428	0.0133	1.0704	THICK
THICK lateral occipital	Essential Tremor	0.0589	0.0649	0.9079	0.3639	0.695453	0.2428	0.0133	1.0705	THICK
THICK lateral orbitofrontal	Essential Tremor	0.1321	0.0879	1.5029	0.1329	0.476225	0.2432	0.0133	1.0698	THICK
THICK lingual	Essential Tremor	0.0133	0.0678	0.1962	0.8444	0.943096	0.243	0.0133	1.0701	THICK
THICK medial orbitofrontal	Essential Tremor	0.0901	0.0749	1.2027	0.2291	0.656753	0.243	0.0133	1.0702	THICK
THICK middle temporal	Essential Tremor	-0.0499	0.0631	-0.7898	0.4296	0.710492	0.243	0.0133	1.0702	THICK
THICK paracentral	Essential Tremor	-0.1082	0.0566	-1.9118	0.0559	0.351082	0.2431	0.0133	1.0701	THICK
THICK parahippocampal	Essential Tremor	-0.0475	0.0565	-0.8401	0.4009	0.69746	0.2431	0.0133	1.0701	THICK
THICK parsopercularis	Essential Tremor	0.0326	0.0832	0.3919	0.6952	0.892346	0.2432	0.0133	1.0699	THICK
THICK parsorbitalis	Essential Tremor	-0.0522	0.1675	-0.3116	0.7553	0.90029	0.2431	0.0133	1.07	THICK
THICK parstriangularis	Essential Tremor	0.0425	0.0658	0.6463	0.5181	0.781695	0.2433	0.0133	1.0698	THICK
THICK pericalcarine	Essential Tremor	-0.0716	0.0901	-0.7944	0.427	0.710492	0.2426	0.0133	1.0708	THICK
THICK postcentral	Essential Tremor	-0.0399	0.0589	-0.6775	0.4981	0.764939	0.2429	0.0133	1.0703	THICK
THICK posterior cingulate	Essential Tremor	0.0674	0.0657	1.026	0.3049	0.669541	0.2428	0.0133	1.0704	THICK
THICK precentral	Essential Tremor	-0.1255	0.0582	-2.1579	0.0309	0.241582	0.2431	0.0133	1.07	THICK
THICK precuneus	Essential Tremor	0.0075	0.0686	0.1086	0.9135	0.975995	0.243	0.0133	1.0701	THICK
THICK rostral anterior cingulate	Essential Tremor	0.143	0.0889	1.6094	0.1075	0.426482	0.2431	0.0133	1.07	THICK
THICK rostral middle frontal	Essential Tremor	0.0319	0.0716	0.4453	0.6561	0.854918	0.2428	0.0133	1.0704	THICK
THICK superior frontal	Essential Tremor	-0.0738	0.0654	-1.1291	0.2588	0.669541	0.2429	0.0133	1.0703	THICK
THICK superior parietal	Essential Tremor	-0.0911	0.0676	-1.3477	0.1778	0.53231	0.2429	0.0133	1.0703	THICK
THICK superior temporal	Essential Tremor	0.0174	0.0516	0.3373	0.7359	0.90029	0.2431	0.0133	1.0701	THICK
THICK supramarginal	Essential Tremor	-0.0478	0.0559	-0.8547	0.3927	0.69746	0.2428	0.0133	1.0704	THICK
THICK temporalpol	Essential Tremor	0.1725	0.1678	1.0282	0.3039	0.669541	0.243	0.0133	1.0702	THICK
THICK transverse temporal	Essential Tremor	-0.0477	0.0566	-0.8432	0.3991	0.69746	0.2429	0.0133	1.0704	THICK
